# *IFT74* variants cause skeletal ciliopathy and motile cilia defects in mice and humans

**DOI:** 10.1101/2023.02.23.23286106

**Authors:** Zeineb Bakey, Oscar A. Cabrera, Julia Hoefele, Dinu Antony, Kaman Wu, Michael W. Stuck, Dimitra Micha, Thibaut Eguether, Abigail O. Smith, Nicole N. van der Wel, Matias Wagner, Lara Strittmatter, Philip L. Beales, Julie A. Jonassen, Isabelle Thiffault, Maxime Cadieux-Dion, Laura Boyes, Saba Sharif, Beyhan Tüysüz, Desiree Dunstheimer, Hans W.M. Niessen, William Devine, Cecilia W Lo, Hannah M. Mitchison, Miriam Schmidts, Gregory J. Pazour

**Affiliations:** Center for Pediatrics and Adolescent Medicine, University Hospital Freiburg, Freiburg University Faculty of Medicine, Mathildenstrasse 1, 79112 Freiburg, Germany; Human Genetics Department, Radboud University Medical Center Nijmegen and Radboud Institute for Molecular Life Sciences (RIMLS) Nijmegen, Geert Grooteplein Zuid 10, 6525KL, The Netherlands; Program in Molecular Medicine, University of Massachusetts Chan Medical School, Biotech II, Suite 213, 373 Plantation Street, Worcester, MA 01605, USA; Institute for Human Genetics, Technical University Munich (TUM), School of Medicine, Trogerstraße 32 81675 Munich, Germany; Department of Human Genetics, Amsterdam Movement Sciences, Amsterdam UMC, De Boelelaan 1117, 1081 HV Amsterdam, The Netherlands; Electron microscopy Center Amsterdam, Department of Medical Biology, VUMC, 1105 AZ, Amsterdam, The Netherlands; Electron Microscopy Core, University of Massachusetts Chan Medical School, 55 Lake Avenue North, Worcester, MA 01655, USA; Genetics and Genomic Medicine Programme, University College London, UCL Great Ormond Street Institute of Child Health, London WC1N 1EH, UK; Department of Microbiology and Physiological Systems, University of Massachusetts Chan Medical School, 55 Lake Avenue North, Worcester MA 01655, USA; Genomic Medicine Center, Children’s Mercy Hospital, 2401 Gillham Road, Kansas City, MO 64108, USA; West Midlands Genomic Medicine Hub, Birmingham Women’s Hospital, Mindelsohn Way, Birmingham B15 2TG, UK; Department of Pediatrics, Division of Pediatric Genetics, Cerrahpasa Medical Faculty, University-Cerrahpasa, 34303 Istanbul, Turkey; Center for Pediatrics and Adolescent Medicine, University Hospital Augsburg, 86156 Augsburg, Germany; Department of Pathology, Amsterdam University Medical Center (AUMC), Amsterdam, The Netherlands; Department of Developmental Biology, University of Pittsburgh, 8111 Rangos Research Center, 530 45th Street Pittsburgh, PA 15201, USA; CIBSS—Center for Integrative Biological Signaling Studies, University of Freiburg, 79104 Freiburg, Germany

## Abstract

Motile and non-motile cilia are critical to mammalian development and health. Assembly of these organelles depends on proteins synthesized in the cell body and transported into the cilium by intraflagellar transport (IFT). A series of human and mouse *IFT74* variants were studied to understand the function of this IFT subunit. Humans missing exon 2, which codes for the first 40 residues, presented an unusual combination of ciliary chondrodysplasia and mucociliary clearance disorders while individuals carrying biallelic splice site variants developed a lethal skeletal chondrodysplasia. In mice, variants thought to remove all Ift74 function, completely block ciliary assembly and result in midgestational lethality. A mouse allele that removes the first 40 amino acids, analogous to the human exon 2 deletion, results in a motile cilia phenotype with mild skeletal abnormalities. *In vitro* studies suggest that the first 40 amino acids of IFT74 are dispensable for binding of other IFT subunits but are important for tubulin binding. Higher demands on tubulin transport in motile cilia compared to primary cilia could account for the motile cilia phenotype observed in human and mice.
