## Supplemental Tables 2 and 3 for "*IFT74* variants cause skeletal ciliopathy and motile cilia defects in mice and humans"

### Sheet: Table S2 Ift74 Tm1a MicroCT
CT Scan #	Pup placement order	Pup ID	Ift74 Allele	Polydactyly	Genotype	u-CT Resolution	Bill Diagnosis
B	B1	18729.1	Ift74tm1a	bilateral hindlimb	-/-	23u	situs appears normal, right kidney higher than left
	B2	18729.2	Ift74tm1a	bilateral hindlimb	-/-	23u	situs appears normal, right kidney higher than left
	B3	18794.1	Ift74tm1a	unilateral hindlimb	-/-	23u	situs appears normal, right kidney same level
	B4	18794.4	Ift74tm1a	no polydacytly	-/-	23u	situs appears normal, right kidney and right shows duplex and hydronephrosis and hydroureter higher than left
C	C1	18912.1	Ift74tm1a	bilateral hindlimb	-/-	23u	situs appears normal, right kidney higher than left, narrow chest
	C2	18923.2	Ift74tm1a	unilateral hindlimb	-/-	23u	situs appears normal, left kidney higher than right
	C3	18923.1	Ift74tm1a	bilateral hindlimb	-/-	23u	right aortic arch, possible VSD, right kidney higher than left, abdominal situs normal
	C4	18923.3	Ift74tm1a	unilateral hindlimb	-/-	23u	situs appears normal, right kidney higher than left
D	D1	19249.1	Ift74tm1a	no polydacytly	-/-	23u	situs appears normal, right kidney higher than left
	D2	19251.1	Ift74tm1a	unilateral hindlimb	-/-	23u	situs appears normal, right kidney higher than left
	D3	19252.1	Ift74tm1a	bilateral hindlimb	-/-	23u	situs appears normal, right kidney higher than left
	D4	19252.2	Ift74tm1a	bilateral hindlimb	-/-	23u	situs appears normal, right kidney higher than left
E	E1	19252.4	Ift74tm1a	bilateral hindlimb	-/-	23u	situs appears normal, right kidney higher than left
	E2	19252.5	Ift74tm1a	bilateral hindlimb	-/-	23u	situs appears normal, right kidney higher than left
	E3	19481.1	Ift74tm1a	unilateral hindlimb	-/-	23u	situs appears normal, right kidney higher than left
	E4	19481.2	Ift74tm1a	bilateral hindlimb	-/-	23u	situs appears normal, right kidney slightly higher than left and left shows duplex and hydronephrosis and hydroureter

### Sheet: Table S3 Ift74 Tm1a Necropsy
Supplemental Table Ift74 Tm1a Necrospy Phenotypes
Animal	Genotype	Hindlimb Digets	Forelimb Digets	Sternal Vertebrate	Liver Lobes	Stomach, Spleen, Pancreas Positions	Heart	Lung Lobed?	Kidneys	Facial Phenotypes
19385	Ift74tm1a/Ift74tm1a	R: #1 duplicated pre thumb	R: OK	OK	normal	normal	normal	4 right lobes, 1 left lobe	right higher than left	OK
		L: #1 duplicated pre thumb	L: OK
19571	Ift74tm1a/Ift74tm1a	R: #1 duplicated pre thumb	R: thumb duplicated	OK	normal	normal	normal	4 right lobes, 1 left lobe	right higher than left	OK
		L: 7 digits, perhaps thumb duplicated and #1 duplicated	L: 7 digits, identity not clear
19384	Ift74tm1a/Ift74tm1a	R: OK	R: OK	OK	normal	normal	normal	4 right lobes, 1 left lobe	right higher than left	OK
		L: OK	L: OK
19484	Ift74tm1a/Ift74tm1a	R: Thumb duplicated	R: OK	OK	normal	normal	normal	4 right lobes, 1 left lobe	right higher than left	OK
		L: #1 duplicated pre thumb	L: OK
19386	Ift74tm1a/Ift74tm1a	R: #1 duplicated pre thumb	R: OK	OK	normal	normal	normal	4 right lobes, 1 left lobe	right lower than left	OK
		L: #1 duplicated pre thumb	L: OK
19483	Ift74tm1a/Ift74tm1a	R: #1 duplicated pre thumb	R: OK	OK	normal	normal	normal	4 right lobes, 1 left lobe	right higher than left	OK
		L: #1 duplicated pre thumb	L: OK
19656	Ift74tm1a/Ift74tm1a	R: #1 duplicated pre thumb	R: 6 digits, identity not clear	OK	normal	normal	normal	4 right lobes, 1 left lobe	right higher than left	OK
		L: #1 duplicated pre thumb	L:6 digits, identity not clear
19657	Ift74tm1a/Ift74tm1a	R: #1 duplicated pre thumb	R: OK	OK	normal	normal	normal	4 right lobes, 1 left lobe	right kidney is duplex	OK
		L: #1 duplicated pre thumb	L: OK
19658	Ift74tm1a/Ift74tm1a	R: #1 duplicated pre thumb	R: OK	OK	normal	normal	normal	4 right lobes, 1 left lobe	right higher than left	OK
		L: OK	L: OK
19698	Ift74tm1a/Ift74tm1a	R: #1 duplicated pre thumb	R: OK	OK	normal	normal	normal	1 right lobe, 1 left lobe	right kidney is duplex	OK
		L: #1 duplicated pre thumb	L: OK
21685	Ift74tm1a/Ift74tm1a	R: #1 duplicated pre thumb	R: OK	OK	normal	normal	normal	4 right lobes, 1 left lobe	right higher than left	OK
		L: #1 duplicated pre thumb	L: OK
21738	Ift74tm1a/Ift74tm1a	R: #1 duplicated pre thumb	R: OK	OK	normal	normal	normal	4 right lobes, 1 left lobe	right higher than left	OK
		L: #1 duplicated pre thumb	L: OK
19709	Ift74tm1a/Ift74tm1a	R: #1 duplicated pre thumb	R: OK	OK	normal	normal	normal	4 right lobes, 1 left lobe	right higher than left	OK
		L: #1 duplicated pre thumb	L: OK
19568	Ift74tm1a/Ift74tm1a	R: #1 duplicated pre thumb	R: OK	OK	normal	normal	normal	4 right lobes, 1 left lobe	right higher than left	OK
		L: #1 duplicated pre thumb	L: OK
21759	Ift74tm1a/Ift74tm1a	R: #1 duplicated pre thumb	R: OK	OK	normal	normal	normal	4 right lobes, 1 left lobe	right higher than left	OK
		L: #1 duplicated pre thumb	L: OK
21852	Ift74tm1a/Ift74tm1a	R: #1 duplicated pre thumb	R: OK	OK	normal	normal	normal	4 right lobes, 1 left lobe	right higher than left	OK
		L: #1 duplicated pre thumb	L: OK
19840	Ift74tm1a/Ift74tm1a	R: #1 duplicated pre thumb	R: OK	OK	normal	normal	normal	4 right lobes, 1 left lobe	right and left at equal height	OK
		L: OK	L: OK
19778	Ift74tm1a/Ift74tm1a	R: #1 duplicated pre thumb	R: OK	OK	normal	normal	normal	4 right lobes, 1 left lobe	right higher than left	OK
		L: #1 duplicated pre thumb	L: OK
19781	Ift74tm1a/Ift74tm1a	R: #1 duplicated pre thumb	R: OK	OK	normal	normal	normal	4 right lobes, 1 left lobe	right higher than left	OK
		L: #1 duplicated pre thumb	L: OK
21898	Ift74tm1a/Ift74tm1a	R: #1 duplicated pre thumb	R: Thumb duplicated	malaligned	normal	normal	normal	4 right lobes, 1 left lobe	right higher than left	OK
		L: #1 duplicated pre thumb	L: Thumb duplicated
21899	Ift74tm1a/Ift74tm1a	R: #1 duplicated pre thumb	R: OK	OK	normal	normal	normal	4 right lobes, 1 left lobe	right higher than left	OK
		L: OK	L: OK
21900	Ift74tm1a/Ift74tm1a	R: #1 duplicated pre thumb	R: OK	OK	normal	normal	normal	4 right lobes, 1 left lobe	left is duplex with upper pole showing hydronephrosis	OK
		L: #1 duplicated pre thumb	L: Thumb duplicated
21919	Ift74tm1a/Ift74tm1a	R: #1 duplicated pre thumb	R: OK	OK	normal	normal	normal	4 right lobes, 1 left lobe	right higher than left	OK
		L: #1 duplicated pre thumb	L: OK
n=23
